# Human lung tissue resident memory T cells are re-programmed but not eradicated with systemic glucocorticoids after acute cellular rejection

**DOI:** 10.1101/2021.09.27.21263985

**Authors:** Mark E. Snyder, Kaveh Moghbeli, Anna Bondonese, Andrew Craig, Iulia Popescu, Li Fan, Tracy Tabib, Robert Lafyatis, Kong Chen, Humberto E. Trejo Bittar, Elizabeth Lendermon, Joseph Pilewski, Bruce Johnson, Silpa Kilaru, Yingze Zhang, Pablo G. Sanchez, Jonathan K. Alder, Peter A. Sims, John F. McDyer

## Abstract

Acute cellular rejection is common after lung transplantation and is associated with an increased risk of early chronic rejection. We present combined single cell RNA and T cell receptor sequencing on recipient derived T cells obtained from the bronchoalveolar lavage of three lung transplant recipients with acute cellular rejection and compare them with T cells obtained from the same three patients after clinical treatment of rejection with high-dose, systemic glucocorticoids. At the time of acute cellular rejection, we find an oligoclonal expansion of cytotoxic CD8^+^ T cells, that all persist as tissue resident memory T cells following successful treatment. Persisting CD8^+^ allograft-resident T cells have reduced gene expression for cytotoxic mediators following therapy with glucocorticoids. This clonal expansion is discordant with circulating T cell clonal expansion at the time of rejection, suggesting in-situ expansion. These findings pose a potential biological mechanism linking acute cellular rejection to chronic allograft damage.
