## Supplementary material for "Human lung tissue resident memory T cells are re-programmed but not eradicated with systemic glucocorticoids after acute cellular rejection": Suppl Table 3

### Sheet: Sheet1
GEX																						VDJ
StudyParticipant	Clinical_Context	Estimated Number of Cells	Mean Reads per Cell	Median Genes per Cell	Number of Reads	Valid Barcodes	Sequencing Saturation	Q30 Bases in Barcode	Q30 Bases in RNA Read	Q30 Bases in RNA Read 2	Q30 Bases in UMI	Reads Mapped to Genome	Reads Mapped Confidently to Genome	Reads Mapped Confidently to Intergenic Regions	Reads Mapped Confidently to Intronic Regions	Reads Mapped Confidently to Exonic Regions	Reads Mapped Confidently to Transcriptome	Reads Mapped Antisense to Gene	Fraction Reads in Cells	Total Genes Detected	Median UMI Counts per Cell	Estimated Number of Cells	Mean Read Pairs per Cell	Number of Cells With Productive V-J Spanning Pair	Number of Read Pairs	Valid Barcodes	Q30 Bases in Barcode	Q30 Bases in RNA Read 1	Q30 Bases in RNA Read 2	Q30 Bases in UMI	Reads Mapped to Any V(D)J Gene	Reads Mapped to TRA	Reads Mapped to TRB	Mean Used Read Pairs per Cell	Fraction Reads in Cells	Median TRA UMIs per Cell	Median TRB UMIs per Cell	Cells With Productive V-J Spanning Pair	Cells With Productive V-J Spanning (TRA, TRB) Pair	Paired Clonotype Diversity	Cells With TRA Contig	Cells With TRB Contig	Cells With CDR3-annotated TRA Contig	Cells With CDR3-annotated TRB Contig	Cells With V-J Spanning TRA Contig	Cells With V-J Spanning TRB Contig	Cells With Productive TRA Contig	Cells With Productive TRB Contig
P1	Rejection	1790	71633	1420	128223454	0.897	0.908	0.974	0.93	0.949	0.976	0.942	0.856	0.053	0.037	0.766	0.694	0.033	0.979	15604	4136	1301	8723	839	11349082	0.93	0.971	0.936	0.953	0.974	0.894	0.261	0.631	6689	0.891	2	8	0.645	0.645	225.25	0.782	0.978	0.733	0.966	0.769	0.968	0.693	0.952
P3	Rejection	3726	35143	1373	130945035	0.897	0.837	0.974	0.932	0.932	0.976	0.946	0.865	0.059	0.049	0.757	0.682	0.038	0.942	16318	3467	2997	3839	1953	11506393	0.933	0.97	0.941	0.928	0.974	0.89	0.254	0.636	2840	0.874	2	8	0.652	0.652	45.41	0.797	0.977	0.734	0.966	0.779	0.966	0.695	0.957
P8	Rejection	3907	32445	1352	126764493	0.898	0.84	0.973	0.93	0.946	0.976	0.941	0.862	0.049	0.057	0.756	0.678	0.04	0.958	16301	3163	3072	3599	2122	11057765	0.933	0.971	0.941	0.92	0.975	0.903	0.259	0.641	2792	0.91	3	8	0.691	0.691	312.27	0.809	0.981	0.769	0.968	0.796	0.97	0.729	0.962
P1	After_treatment	1481	70494	954	104401798	0.895	0.939	0.965	0.879	0.794	0.96	0.911	0.842	0.078	0.047	0.734	0.681	0.033	0.977	14295	2407	913	14205	458	12969907	0.959	0.965	0.87	0.772	0.959	0.849	0.171	0.676	11186	0.866	1	7	0.502	0.502	54.01	0.625	0.989	0.586	0.977	0.616	0.978	0.53	0.972
P3	After_treatment	3810	26929	871	102600436	0.9	0.858	0.965	0.879	0.792	0.959	0.91	0.854	0.071	0.041	0.758	0.703	0.036	0.949	16069	2131	2162	5885	1115	12724559	0.954	0.965	0.871	0.772	0.959	0.857	0.227	0.627	4361	0.816	1	6	0.516	0.516	307.2	0.653	0.975	0.603	0.963	0.636	0.965	0.56	0.956
P8	After_treatment	1253	87625	945	109794199	0.901	0.956	0.965	0.875	0.791	0.959	0.904	0.854	0.062	0.037	0.77	0.711	0.04	0.979	13778	2160	855	15030	482	12851249	0.954	0.966	0.872	0.774	0.959	0.865	0.25	0.613	11995	0.872	2	6	0.564	0.564	78.65	0.722	0.974	0.664	0.964	0.701	0.966	0.609	0.954
P8	Early	6659	46163	660	307404448	0.94	0.953	0.962	0.929	0.799	0.962	0.954	0.933	0.045	0.039	0.849	0.803	0.024	0.959	16783	1399	2682	21790	1239	58441080	0.969	0.964	0.928	0.81	0.964	0.808	0.175	0.632	13330	0.656	1	5	0.462	0.462	82.66	0.594	0.976	0.546	0.968	0.578	0.969	0.5	0.962
